# The unique evolutionary dynamics of the SARS-CoV-2 Delta variant

**DOI:** 10.1101/2021.08.05.21261642

**Authors:** Adi Stern, Shay Fleishon, Talia Kustin, Edo Dotan, Michal Mandelboim, Oran Erster, Israel Consortium of SARS-CoV-2 sequencing, Ella Mendelson, Orna Mor, Neta S. Zuckerman

**Affiliations:** The Shmunis School of Biomedicine and Cancer Research, George S. Wise Faculty of Life Sciences, Tel Aviv University, Tel Aviv, Israel; Edmond J. Safra Center for Bioinformatics, Tel Aviv University, Tel Aviv, Israel; Central Virology Laboratory, Public Health Services, Ministry of Health and Sheba Medical Center, Tel-Hashomer, Israel; School of Public Health, Sackler Faculty of Medicine, Tel-Aviv University, Tel-Aviv, Israel

**Author notes:** Co-equal authorship (Adi Stern, Shay Fleishon). Israel Consortium of SARS-CoV-2 sequencing: Neta S. Zuckerman, Orna Mor, Efrat Dahan Bucris, Michal Mandelboim, Danit Sofer, Dana Bar-Ilan, Miranda Geva, Omer Asraf, Oran Erster, Gideon Rechavi, Efrat Glick-Saar, Nir Rainy, Chen Weiner, Reut Sorek-Abramovich, Yevgeni Yegorov, Anna Vishnevsky, Patricia Benveniste-Lekovitz, Abu Hamad Ramzia, Adina Bar Chaim, Ella Mendelson.

## Abstract

The SARS-Coronavirus-2 (SARS-CoV-2) driven pandemic was first recognized in late 2019, and the first few months of its evolution were relatively clock-like, dominated mostly by neutral substitutions. In contrast, the second year of the pandemic was punctuated by the emergence of several variants that bore evidence of dramatic evolution. Here, we compare and contrast evolutionary patterns of various variants, with a focus on the recent Delta variant. Most variants are characterized by long branches leading to their emergence, with an excess of non-synonymous substitutions occurring particularly in the Spike and Nucleocapsid proteins. In contrast, the Delta variant that is now becoming globally dominant, lacks the signature long branch, and is characterized by a step-wise evolutionary process that is ongoing. Contrary to the “star-like” topologies of other variants, we note the formation of several distinct clades within Delta that we denote as clades A-E. We find that sequences from the Delta D clade are dramatically increasing in frequency across different regions of the globe. Delta D is characterized by an excess of non-synonymous mutations, mostly occurring in ORF1a/b, some of which occurred in parallel in other notable variants. We conclude that the Delta surge these days is composed almost exclusively of Delta D, and discuss whether selection or random genetic drift has driven the emergence of Delta D.
