## Supplementary material for "The unique evolutionary dynamics of the SARS-CoV-2 Delta variant": Table S1

### Sheet: Sheet1
gene	position	to	mutation	Alpha	Beta	Gamma	Delta	Kappa	P.2	Epsilon	Eta	Iota	Label	comment	ref
S	18	F	L18F		T	T							NTD escape		1,2
S	19	R	T19R				T						NTD escape	ref refers to T19A	1
S	20	N	T20N			T							NTD escape		2
S	26	S	P26S			T							unknown
S	69	DEL	DEL69/70	T							T		replication		12
S	80	A	D80A		T								NTD escape		1
S	95	I	T95I									T	unknown
S	138	Y	D138Y			T							NTD escape		2
S	142	D	G142D				T						NTD escape		1
S	144	DEL	DEL144/145	T							T		NTD escape	refers to 144 deletion only	1
S	190	S	R190S			T							unknown
S	215	G	D215G		T								unknown
S	241	DEL	DEL241/243		T								unknown
S	417	N	K417N		T								RBD escape		2021-03-08
S	417	T	K417T			T							RBD escape		2021-02-03
S	452	R	L452R				T	T		T			RBD escape, HLA escape, replication		3,5
S	478	K	T478K				T						RBD escape		7
S	484	K	E484K		T	T			T		T	T	RBD escape		3, 7, 9
S	501	Y	N501Y	T	T	T							replication		2
S	570	D	A570D	T									unknown
S	614	G	D614G	T	T	T	T	T	T	T	T	T	replication		2021-06-11
S	655	Y	H655Y			T							unknown
S	681	R	P681R				T	T					replication		13
S	681	H	P681H	T									replication		4
S	701	V	A701V		T							T	unknown
S	716	I	T716I	T									unknown
S	950	N	D950N				T						unknown
S	982	A	S982A	T									unknown
S	1027	I	T1027I			T							unknown
S	1118	H	D1118H	T									unknown
S	1176	F	V1176F			T			T				unknown
S	156	DEL	DEL156/157				T						NTD escape	not 100%	1
S	158	G	R158G										NTD escape	not 100%	1
S	484	Q	E484Q					T					RBD escape		2,3
S	154	K	E154K					T					unknown
S	1071	H	Q1071H					T					unknown
S	13	I	S13I							T			NTD escape		10
S	152	C	W152C							T			NTD escape		10
S	52	R	Q52R								T		unknown
S	67	V	A67V								T		unknown
S	677	H	Q677H								T		unknown
S	888	L	F888L								T		unknown
S	5	F	L5F									T	unknown
S	253	G	D253G									T	unknown
References
num	title	link
1	McCallum, M. et al. N-terminal domain antigenic mapping reveals a site of vulnerability for SARS-CoV-2. Cell	https://www.sciencedirect.com/science/article/pii/S0092867421003561
2	Wang, Pengfei, et al. "Increased resistance of SARS-CoV-2 variant P. 1 to antibody neutralization." Cell host & microbe 29.5 (2021): 747-751.	https://www.sciencedirect.com/science/article/pii/S1931312821001839?casa_token=C00GL_nzU5EAAAAA:UVa1UF4_aEbzNlMm814Slth_85foDDAe_K-YjJ-eL-WQzfM12QGG9c6EpkXK9Af0QQvz2k1TPQ#mmc1
3	Mapping mutations to the SARS-CoV-2 RBD that escape binding by different classes of antibodies
4	Peacock TP et al. 2020. The furin cleavage site of SARS-CoV-2 spike protein is a key determinant for transmission due to enhanced replication in airway cells. bioRxiv. 2020.09.30.318311. doi: 10.1101/2020.09.30.318311.Abstract/FREE Full TextGoogle Scholar
5	SARS-CoV-2 spike L452R variant evades cellular immunity and increases infectivity	https://www.cell.com/cell-host-microbe/fulltext/S1931-3128(21)00284-5?dgcid=raven_jbs_etoc_email
6	The Impact of Mutations in SARS-CoV-2 Spike on Viral Infectivity and Antigenicity	https://www.cell.com/cell/fulltext/S0092-8674(20)30877-1
7	Identification of SARS-CoV-2 spike mutations that attenuate monoclonal and serum antibody neutralization	https://www.ncbi.nlm.nih.gov/pmc/articles/PMC7839837/
8	Greaney A.J., Starr T.N., Gilchuk P., Zost S.J., Binshtein E., Loes A.N., Hilton S.K., Huddleston J., Eguia R., Crawford K.H.D. Complete Mapping of Mutations to the SARS-CoV-2 Spike Receptor-Binding Domain that Escape Antibody Recognition. Cell Host Microbe. 2021;29:44–57.e9. [PMC free article] [PubMed] [Google Scholar] [Ref list]
9	Escape from neutralizing antibodies by SARS-CoV-2 spike protein variants	https://elifesciences.org/articles/61312
10	SARS-CoV-2 immune evasion by the B.1.427/B.1.429 variant of concern	https://science.sciencemag.org/content/early/2021/06/30/science.abi7994.abstract?casa_token=bReOM9rlmhsAAAAA:xoAzXIzvUxyotJDhHIY9mM9c-FLbSsUCzJgdE_xLwttntUX309yFvZozeRKYwtGzkJ-_UBoWsgTh2B0
11	Korber, B. et al. Tracking changes in SARS-CoV-2 spike: evidence that D614G increases infectivity of the COVID-19 virus. Cell 182, 812–827 (2020).	https://www.ncbi.nlm.nih.gov/pmc/articles/PMC7332439/
12	Recurrent emergence of SARS-CoV-2 spike deletion H69/V70 and its role in the Alpha variant B.1.1.7	https://www.sciencedirect.com/science/article/pii/S221112472100663X?via%3Dihub
13	SARS-CoV-2 spike P681R mutation enhances and accelerates viral fusion	https://www.biorxiv.org/content/10.1101/2021.06.17.448820v1.full
