## Supplementary material for "The unique evolutionary dynamics of the SARS-CoV-2 Delta variant": Table S2

### Sheet: Sheet1
	age	gender	vaccinated	Ct value	total
Delta A+B+C+E	29+-21	M: 85 F: 74 N/A: 8	Y: 66 N: 98 N/A: 3	25.7 (total: 19)	167
Delta D	22+-19	M: 1270 F: 912 N/A: 647	Y: 1093 N: 1484 N/A: 252	24.7 (total: 601)	2829
